# Influence of autozygosity on common disease risk across the phenotypic spectrum

**DOI:** 10.1101/2023.02.01.23285346

**Authors:** Daniel S. Malawsky, Eva van Walree, Benjamin M Jacobs, Teng Hiang Heng, Qin Qin Huang, Ataf H. Sabir, Saadia Rahman, Saghira Malik Sharif, Ahsan Khan, Maša Umićević Mirkov, 23andMe Research Team, Genes & Health Research Team, Danielle Posthuma, William G. Newman, Christopher J. Griffiths, Rohini Mathur, David A. van Heel, Sarah Finer, Jared O’Connell, Hilary C. Martin

## Abstract

Autozygosity is associated with rare Mendelian disorders and clinically-relevant quantitative traits. We investigated associations between F_ROH_ (fraction of the genome in runs of homozygosity) and common diseases in Genes & Health (N=23,978 British South Asians), UK Biobank (N=397,184), and 23andMe, Inc. We show that restricting analysis to offspring of first cousins is an effective way of removing confounding due to social/environmental correlates of F_ROH_. Within this group in G&H+UK Biobank, we found experiment-wide significant associations between F_ROH_ and twelve common diseases. We replicated the associations with type 2 diabetes (T2D) and post-traumatic stress disorder via between-sibling analysis in 23andMe (median N=480,282). We estimated that autozygosity due to consanguinity accounts for 5-18% of T2D cases amongst British Pakistanis. Our work highlights the possibility of widespread non-additive effects on common diseases and has important implications for global populations with high rates of consanguinity.
