## Supplementary Tables for "Influence of autozygosity on common disease risk across the phenotypic spectrum"

### Sheet: Supplementary Table 1
Supplementary Table 1. Associations between FROH and ICD10 codes in the highly consanguineous cohorts from G&H and UKB. Columns indicate the effect sizes (beta), standard errors (SE), and p-values for the associations in each cohort as well as in the meta-analysis. FDR corrected q-values and Cochrane’s Q test for heterogeneity are shown for the meta-analysis.
		UKB SAS			UKB EUR			G&H			meta-analysis
ICD10 code	ICD10 code description	beta	SE	p-value	beta	SE	p-value	beta	SE	p-value	beta	SE	p-value	FDR q-values	Cochrane's test for heterogeneity p-value
E11	Type 2 diabetes mellitus	3.96939	3.051	0.193255	12.9807	4.14349	0.00173155	4.47142	1.59842	0.00515156	5.26432	1.33982	8.53e-05	0.00528555	0.142679
M75	Shoulder lesions	10.4046	4.54619	0.0221008	0.572906	5.51823	0.917312	5.52045	1.77585	0.00187958	5.70582	1.58447	0.00031689	0.00982358	0.378258
A09	Infectious gastroenteritis and colitis, unspecified	-3.4562	7.38437	0.639754	23.9358	6.89189	0.000514605	5.7637	2.09848	0.00602154	6.5649	1.93718	0.00070173	0.0114811	0.0154504
H61	Other disorders of external ear	4.68899	7.23292	0.516801	-3.05792	5.42851	0.573225	4.93672	1.38616	0.000368834	4.45541	1.32049	0.00074071	0.0114811	0.361099
J11	Influenza, virus not identified	4.77813	5.2189	0.359907	1.43372	7.33338	0.844997	4.00407	1.43336	0.00521428	3.96833	1.35826	0.00348216	0.0349624	0.930458
J45	Asthma	4.58117	3.20186	0.152491	7.928	3.60672	0.0279409	2.93922	1.55139	0.0581497	3.86083	1.302	0.00302371	0.0349624	0.432761
L30	Other dermatitis	6.53147	3.65142	0.0736549	6.61774	4.1669	0.112248	2.65584	1.28821	0.0392416	3.36159	1.16627	0.00394736	0.0349624	0.435087
F41	Other anxiety disorders	0.688636	7.39872	0.925844	2.07393	5.61937	0.712077	3.63137	1.29404	0.0050126	3.47208	1.24311	0.00522124	0.0404646	0.896466
E78	Disorders of lipoprotein metabolism and other lipidaemias	6.31897	2.803	0.0241735	4.3219	3.11909	0.16586	2.22959	1.56777	0.154986	3.38446	1.25302	0.00691238	0.0412932	0.421264
F43	Reaction to severe stress disorders	12.872	8.47812	0.128948	7.63186	6.89231	0.268164	3.82783	1.71363	0.0254992	4.37618	1.6319	0.00732621	0.0412932	0.514348
H04	Disorders of lacrimal system	4.71808	5.97326	0.429606	10.3226	6.99337	0.139929	3.95626	1.69992	0.0199478	4.34033	1.59206	0.00640634	0.0412932	0.674762
J34	Other disorders of nose and nasal sinuses	2.93166	4.95051	0.553721	7.86595	6.1206	0.198736	3.41235	1.4513	0.0187109	3.59541	1.35797	0.00810582	0.0418801	0.770775
K29	Gastritis and duodenitis	1.00973	3.84833	0.793027	8.30067	3.76643	0.0275346	2.7674	1.55222	0.0746072	3.25807	1.34466	0.0153946	0.0681762	0.327307
I10	Essential (primary) hypertension	1.95964	2.86878	0.49455	6.31589	2.99596	0.035019	2.46549	1.70614	0.148439	3.10303	1.3171	0.0184748	0.0763627	0.484682
B35	Dermatophytosis	4.00236	3.82374	0.295231	-15.0808	6.23887	0.0156393	2.99218	1.25161	0.0168176	2.45258	1.16846	0.035818	0.138795	0.0161784
M79	Other soft tissue disorders, not elsewhere classified	7.18139	3.13532	0.0219934	-2.27151	3.53132	0.520064	1.82552	1.08465	0.0923677	2.03512	0.984415	0.0387023	0.141149	0.121311
H92	Otalgia and effusion of ear	10.7929	5.90641	0.0676506	-12.2288	8.35181	0.143135	2.61265	1.39466	0.0610229	2.65163	1.33975	0.0477942	0.161051	0.0790557
M65	Synovitis and tenosynovitis	7.67914	6.59213	0.244061	3.37154	6.58032	0.608395	3.48044	2.1519	0.105796	3.83954	1.95345	0.0493543	0.161051	0.830209
D50	Iron deficiency anaemia	-0.224205	4.73611	0.962243	3.03932	5.9692	0.610635	2.45684	1.31116	0.0609597	2.29915	1.23624	0.0629134	0.162526	0.85483
E66	Obesity	7.84349	4.02974	0.0516067	-3.16988	5.47358	0.562506	2.02431	1.26451	0.109407	2.2811	1.17822	0.0528612	0.162526	0.230119
K13	Other diseases of lip and oral mucosa	2.4266	10.9832	0.825141	-10.6705	14.1298	0.450141	4.59289	2.24985	0.0412089	4.14515	2.17774	0.0569865	0.162526	0.558912
K21	Gastro-oesophageal reflux disease	4.5081	3.66393	0.218548	5.1429	3.72193	0.167039	1.66084	1.54324	0.281837	2.47885	1.32854	0.0620631	0.162526	0.576939
M25	Other joint disorders, not elsewhere classified	4.23858	3.02118	0.160631	0.352646	3.54788	0.920824	1.72357	1.13579	0.129138	1.89638	1.0184	0.0625861	0.162526	0.66581
L02	Cutaneous abscess, furuncle and carbuncle	-7.77169	7.70579	0.313189	11.8535	7.11422	0.0956782	2.81067	1.64753	0.0880086	2.81179	1.57132	0.0735437	0.182388	0.173631
D64	Anaemia in chronic diseases classified elsewhere	0.259498	4.8583	0.957403	6.78191	5.2445	0.19596	2.49806	1.72355	0.147236	2.6447	1.55164	0.0882967	0.202755	0.647075
G44	Other headache syndromes	6.14618	8.19276	0.453137	23.0136	9.57346	0.0162215	2.19894	1.92725	0.25388	3.16801	1.84102	0.085289	0.202755	0.0962211
L70	Acne	-20.0685	18.8064	0.285923	4.17151	15.2153	0.783957	-3.09292	1.72387	0.072786	-3.14128	1.70585	0.131105	0.290304	0.59395
H00	Hordeolum and chalazion	-5.43585	6.18525	0.379488	-1.03574	8.83455	0.906672	2.89971	1.62137	0.0737055	2.2599	1.54423	0.143345	0.306462	0.397934
B36	Other superficial mycoses	-3.6125	7.47306	0.628809	-3.2217	12.9788	0.803958	2.56389	1.61701	0.112837	2.20714	1.56885	0.159471	0.323234	0.660311
J06	Acute upper respiratory infections of multiple and unspecified sites	0.537742	3.08918	0.861808	4.60485	3.99111	0.248592	1.51745	1.3386	0.256959	1.64307	1.17391	0.161617	0.323234	0.709093
I25	Chronic ischaemic heart disease	-1.58309	3.73806	0.671926	2.70531	4.64047	0.559905	3.83668	2.30676	0.0962654	2.39712	1.80795	0.18488	0.352055	0.465888
K80	Cholelithiasis	-1.96247	7.661	0.797824	7.9274	5.63088	0.159177	2.15956	2.18039	0.321955	2.59088	1.96524	0.187384	0.352055	0.524513
J22	Unspecified acute lower respiratory infection	4.46172	3.31596	0.178454	6.84542	3.59747	0.0570607	0.0711138	1.49347	0.962022	1.56775	1.27355	0.21832	0.398113	0.140988
N18	Chronic kidney disease	7.86692	5.39082	0.144477	3.93811	6.1324	0.520755	1.1347	2.51181	0.651453	2.52971	2.13443	0.235942	0.417955	0.511349
L20	Atopic dermatitis	2.28698	6.10594	0.707995	-8.81636	11.214	0.431754	1.84544	1.50702	0.220739	1.69191	1.45082	0.243542	0.419434	0.638274
J02	Acute pharyngitis	1.80148	4.47562	0.687309	-3.06743	6.54654	0.639386	1.81454	1.54249	0.239449	1.58241	1.42342	0.26627	0.43444	0.767386
J03	Acute tonsillitis	-3.60745	7.62207	0.636006	9.96964	6.56435	0.128824	1.33825	1.44116	0.353103	1.55894	1.38423	0.260076	0.43444	0.34567
J01	Acute sinusitis	2.59838	6.29699	0.679871	2.60063	5.781	0.652813	1.78034	1.93203	0.356797	1.92018	1.75942	0.275111	0.437356	0.98477
K59	Other functional intestinal disorders	3.0717	5.20555	0.555136	2.84294	5.19281	0.584051	1.52136	2.08394	0.465364	1.87049	1.81293	0.30219	0.468395	0.943468
F17	Mental and behavioural disorders due to use of tobacco	-7.87441	4.9641	0.112678	1.78881	4.51527	0.691979	-1.72866	1.4281	0.226102	-1.8612	1.31311	0.312736	0.472918	0.344827
J98	Other respiratory disorders	-5.005	6.46583	0.43889	6.65751	7.06023	0.345701	1.91307	1.93288	0.322295	1.68751	1.7913	0.346164	0.511004	0.453731
L98	Other disorders of skin and subcutaneous tissue, not elsewhere classified	6.73084	7.01123	0.337051	7.82858	4.53757	0.0844766	0.240237	1.57826	0.879016	1.30448	1.45807	0.370968	0.53237	0.210034
M77	Other enthesopathies	7.63845	4.40409	0.0828471	-5.21423	6.22799	0.402466	0.97142	1.95621	0.619483	1.51551	1.71839	0.377811	0.53237	0.204143
M54	Dorsalgia	0.602254	3.08521	0.845231	5.9213	3.48298	0.0891181	0.336065	1.35818	0.80457	1.00543	1.17073	0.390447	0.53795	0.324326
A08	Viral and other specified intestinal infections	12.6296	8.55001	0.139638	-5.14509	11.7335	0.661026	1.20514	2.04706	0.556049	1.6295	1.96275	0.406418	0.547781	0.36212
B07	Viral warts	-7.21115	6.83227	0.291218	-2.66333	8.23709	0.746442	1.74201	1.56804	0.266592	1.16232	1.50266	0.439222	0.567329	0.395657
L29	Pruritus	0.169949	6.26231	0.978349	0.598577	6.99112	0.931769	1.43103	1.76156	0.416583	1.29744	1.64796	0.431105	0.567329	0.976208
L21	Seborrhoeic dermatitis	-5.14735	9.68598	0.595126	1.98089	8.97497	0.825316	1.52355	1.82867	0.404763	1.32043	1.76196	0.45361	0.573955	0.79309
K76	Other diseases of liver	-7.64554	8.99308	0.395237	4.16027	8.78192	0.635692	1.49012	1.79513	0.406488	1.25673	1.72607	0.466559	0.578533	0.575186
K62	Other diseases of anus and rectum	0.34864	4.7324	0.941272	-1.88307	4.76894	0.692945	-2.94649	2.33728	0.207435	-2.2328	1.91856	0.489016	0.594489	0.8203
B01	Varicella [chickenpox]	7.76187	12.6612	0.539849	-17.6797	13.2716	0.182812	1.92769	2.37955	0.41788	1.53025	2.30313	0.50642	0.603808	0.306474
F32	Depressive episode	-5.02864	4.42319	0.255588	4.38804	3.67749	0.232784	1.30732	1.99278	0.511808	1.05245	1.62894	0.518216	0.606214	0.255484
G56	Mononeuropathies of upper limb	-9.95899	6.91194	0.14963	7.347	6.08693	0.227427	1.53152	2.23294	0.492793	1.19526	2.0061	0.5513	0.632974	0.161352
L50	Urticaria	-8.97264	8.11657	0.268955	-5.79946	10.7308	0.588888	1.1135	1.94738	0.567463	0.3723	1.86483	0.84176	0.948893	0.406318
H10	Conjunctivitis	3.64348	4.97242	0.463718	2.65257	5.98352	0.657539	-0.329693	1.43787	0.818642	0.112277	1.34588	0.933516	1	0.677379
J30	Vasomotor and allergic rhinitis	0.35467	3.98062	0.929003	4.81581	4.64695	0.300044	-0.350182	1.30034	0.787699	0.0546498	1.19453	0.963509	1	0.56204
K64	Haemorrhoids and perianal venous thrombosis	-3.33868	4.37606	0.445498	3.44024	4.80653	0.47415	-1.06524	1.53021	0.48634	-0.919231	1.38333	1.01273	1	0.566257
L65	Other nonscarring hair loss	-4.59186	11.2571	0.683342	-0.76737	13.7558	0.955513	-0.464505	1.84662	0.801394	-0.576016	1.80648	1.49966	1	0.936551
L84	Corns and callosities	-2.80241	9.45888	0.767022	1.15185	24.1068	0.961891	-0.564441	2.43667	0.816814	-0.686104	2.34841	1.54033	1	0.97124
M47	Spondylosis	-2.25729	5.43415	0.677856	4.84107	6.14925	0.431128	-1.55086	2.39006	0.516417	-0.934306	2.06123	1.3007	1	0.604135
M72	Fibroblastic disorders	10.4415	4.87958	0.0323686	-13.1232	7.29049	0.0718535	-0.325531	1.59406	0.838186	0.13979	1.48355	0.924929	1	0.0197238

### Sheet: Supplementary Table 2
Supplementary Table 2. Associations between FROH and ICD10 codes in the full cohorts from G&H and UKB. Columns indicate the effect sizes (beta), standard errors (SE), and p-values for the associations in each cohort as well as in the meta-analysis. FDR corrected q-values and Cochrane’s Q test for heterogeneity are shown for the meta-analysis.
		UKB SAS			UKB EUR			G&H			meta-analysis
ICD10 code	ICD10 code description	beta	SE	p-value	beta	SE	p-value	beta	SE	p-value	beta	SE	p-value	FDR q-values	Cochrane's test for heterogeneity p-value
H61	Other disorders of external ear	2.1961	2.62755	0.403269	2.49896	1.22089	0.0406738	4.44852	0.736986	1.57891e-09	3.83343	0.613503	4.15e-10	2.57e-08	0.319886
E11	Type 2 diabetes mellitus	5.52409	1.18938	3.40871e-06	3.41652	1.0662	0.0013535	1.876	0.823275	0.0226851	3.16079	0.571477	3.19e-08	9.88e-07	0.0399321
J22	Unspecified acute lower respiratory infection	5.34127	1.2975	3.8455e-05	3.13302	0.882683	0.000386066	1.7162	0.751744	0.0224331	2.80524	0.523638	8.45e-08	1.75e-06	0.0483923
D64	Anaemia in chronic diseases classified elsewhere	4.46904	1.74115	0.0102668	5.55935	1.12279	7.36899e-07	1.57838	0.913434	0.0839957	3.34929	0.656304	3.34e-07	5.17e-06	0.0178922
J98	Other respiratory disorders	3.62439	2.3383	0.121139	4.35479	1.42243	0.00220221	2.8963	1.03201	0.00500899	3.42475	0.786632	1.34e-05	0.000166	0.705746
B35	Dermatophytosis	3.02809	1.55253	0.0511251	1.31744	1.2342	0.285771	2.26029	0.640739	0.000419284	2.17463	0.533977	4.65e-05	0.00048058	0.669499
D50	Iron deficiency anaemia	0.351812	1.68203	0.834324	4.24059	1.23752	0.000611009	1.83544	0.670265	0.00617424	2.15908	0.556214	0.00010371	0.00088636	0.121437
L30	Other dermatitis	3.69288	1.45384	0.0110824	1.97274	1.03207	0.0559469	1.64345	0.647829	0.011185	1.98044	0.513348	0.00011437	0.00088636	0.436479
A09	Infectious gastroenteritis and colitis, unspecified	4.48041	2.4871	0.0716302	3.10511	1.52757	0.0420814	2.77958	1.0734	0.00961113	3.06383	0.828136	0.00021589	0.00148721	0.82067
I10	Essential (primary) hypertension	3.66357	1.1245	0.00112223	2.25146	0.748454	0.00262847	0.260918	0.840405	0.756206	1.82518	0.500512	0.0002657	0.00160501	0.0395258
K59	Other functional intestinal disorders	3.19993	2.07505	0.123049	3.84039	1.20576	0.00144736	1.68227	1.0596	0.112366	2.6967	0.743143	0.00028476	0.00160501	0.391592
J45	Asthma	4.14571	1.25148	0.00092423	0.447511	0.930435	0.630538	2.23528	0.81598	0.00615546	1.97877	0.550857	0.00032793	0.00169432	0.0548757
E66	Obesity	8.08588	1.54854	1.7736e-07	-0.211225	1.27599	0.86852	1.40046	0.650272	0.0312677	1.92991	0.542638	0.00037578	0.00179219	6.5e-05
H00	Hordeolum and chalazion	4.46324	2.26009	0.0482901	-2.90962	2.43377	0.231885	2.77971	0.819409	0.000692996	2.4394	0.734431	0.0008954	0.00396533	0.0548915
H10	Conjunctivitis	2.02247	1.97302	0.305334	1.11663	1.4825	0.451325	2.14202	0.704795	0.00237202	1.95954	0.60578	0.00121754	0.00444001	0.822291
J02	Acute pharyngitis	4.75084	1.69729	0.00512492	1.72952	1.436	0.228433	1.59257	0.792329	0.0444325	2.07205	0.642165	0.0012524	0.00444001	0.232927
J11	Influenza, virus not identified	3.98623	2.09512	0.0570891	0.909967	2.14723	0.671722	2.04928	0.734599	0.00527636	2.13378	0.659694	0.00121859	0.00444001	0.571255
N18	Chronic kidney disease	7.19723	2.03697	0.0004104	1.0303	1.61838	0.52437	2.36434	1.27665	0.0640286	2.89446	0.899346	0.00128903	0.00444001	0.0507624
A08	Viral and other specified intestinal infections	6.14645	3.27328	0.0604134	7.38928	1.85995	7.1025e-05	0.967099	1.04656	0.355448	2.77336	0.878615	0.00159666	0.00497119	0.0060978
E78	Disorders of lipoprotein metabolism and other lipidaemias	2.24351	1.09525	0.0405211	1.58857	0.786737	0.0434683	1.18262	0.778376	0.128676	1.55831	0.493878	0.00160361	0.00497119	0.731313
I25	Chronic ischaemic heart disease	4.08838	1.46847	0.0053676	1.82662	1.11279	0.100697	1.26635	1.18721	0.286125	2.15545	0.710528	0.00241661	0.00713474	0.304102
H04	Disorders of lacrimal system	-1.11585	2.29082	0.62619	1.12623	1.876	0.548283	2.8525	0.871158	0.00105895	2.15694	0.746942	0.0038807	0.010461	0.225327
K29	Gastritis and duodenitis	0.00725378	1.54995	0.996266	1.94609	0.97796	0.0465965	1.87918	0.783081	0.0164074	1.64984	0.568642	0.00371533	0.010461	0.521877
H92	Otalgia and effusion of ear	2.00789	2.22226	0.366242	2.0382	1.65688	0.218643	1.69797	0.704416	0.0159325	1.77027	0.622324	0.00444655	0.0114869	0.976227
M75	Shoulder lesions	0.796071	1.79452	0.657323	1.10084	1.25257	0.379475	2.60979	0.906832	0.00400304	1.90506	0.679793	0.00507213	0.0125789	0.49706
L02	Cutaneous abscess, furuncle and carbuncle	-5.56146	2.87873	0.0533699	1.57372	1.91073	0.410153	2.86694	0.857559	0.00082836	2.08531	0.754988	0.00574416	0.0136976	0.0187007
J06	Acute upper respiratory infections of multiple and unspecified sites	2.77926	1.2238	0.023147	0.943281	1.04007	0.36444	1.0415	0.686413	0.12919	1.32942	0.518857	0.010401	0.0238838	0.423735
L21	Seborrhoeic dermatitis	2.88085	3.22828	0.37219	2.57001	1.99355	0.197341	1.82531	0.916996	0.0465321	2.01314	0.806661	0.0125726	0.0278393	0.90836
J34	Other disorders of nose and nasal sinuses	3.74564	2.00329	0.0615198	3.56977	1.4183	0.011838	0.636492	0.749333	0.395652	1.52004	0.629037	0.0156726	0.033507	0.0947432
L20	Atopic dermatitis	2.17453	2.56308	0.396212	-1.95628	2.24821	0.38422	1.895	0.750167	0.0115336	1.55678	0.685663	0.0231787	0.0479026	0.258841
K13	Other diseases of lip and oral mucosa	0.505596	3.88707	0.89651	0.332535	2.79903	0.905431	2.54432	1.11638	0.0226625	2.12548	1.00191	0.0338853	0.0677706	0.696024
B36	Other superficial mycoses	1.92325	2.87986	0.504244	1.31602	2.7603	0.633529	1.61367	0.82917	0.0516389	1.61265	0.765543	0.0351567	0.0681162	0.988476
M54	Dorsalgia	3.64411	1.19801	0.00235161	0.871262	0.891524	0.328434	0.220636	0.681539	0.746141	1.0006	0.493397	0.0425625	0.0799658	0.0450544
M79	Other soft tissue disorders, not elsewhere classified	1.45973	1.19885	0.223373	1.39745	0.835409	0.0943725	0.45841	0.544748	0.400063	0.829822	0.426461	0.0516746	0.0942302	0.5481
K76	Other diseases of liver	-0.842059	3.15961	0.789849	3.44103	1.81297	0.057695	1.21819	0.908142	0.179787	1.50881	0.786417	0.0550369	0.0974939	0.408224
L84	Corns and callosities	3.10826	3.52326	0.377663	3.35558	2.96795	0.258221	1.54648	1.18148	0.190558	1.91024	1.04802	0.0683462	0.117707	0.799488
F41	Other anxiety disorders	-2.95019	2.72765	0.279436	1.87826	1.38157	0.173986	1.07715	0.655311	0.100232	1.03644	0.578608	0.0732504	0.122744	0.284892
L70	Acne	-4.70797	5.28834	0.373329	-0.634476	3.36493	0.850441	-1.67597	0.84671	0.0477716	-1.68679	0.811392	0.0752553	0.122785	0.808828
F17	Mental and behavioural disorders due to use of tobacco	-1.32047	1.90111	0.48732	0.0730496	1.14088	0.948947	-1.64353	0.70694	0.0200799	-1.1812	0.572982	0.0785104	0.124811	0.44006
F32	Depressive episode	1.75025	1.69954	0.303087	2.46077	0.930333	0.0081682	-0.872866	1.01615	0.390346	1.05412	0.63628	0.0975809	0.15125	0.0485577
M25	Other joint disorders, not elsewhere classified	2.68014	1.1717	0.0221735	0.133524	0.867254	0.877639	0.39981	0.56642	0.480278	0.652363	0.439593	0.137805	0.208388	0.169335
L29	Pruritus	3.38857	2.30655	0.141805	0.145712	2.06801	0.943828	0.952235	0.867307	0.272239	1.10605	0.755673	0.143288	0.21152	0.541624
J30	Vasomotor and allergic rhinitis	1.08047	1.49914	0.47108	-2.59479	1.29753	0.0455231	-0.800573	0.636527	0.208493	-0.865795	0.533985	0.209871	0.302605	0.176261
B01	Varicella [chickenpox]	-2.49075	4.49238	0.579279	-3.49263	2.73176	0.201063	2.32132	1.17131	0.0475003	1.20614	1.04689	0.249272	0.348334	0.103197
K21	Gastro-oesophageal reflux disease	0.915969	1.46791	0.532632	0.938952	0.947187	0.321537	0.351994	0.763673	0.644855	0.630117	0.551033	0.252823	0.348334	0.87072
B07	Viral warts	0.805826	2.54936	0.751935	-1.25052	1.91559	0.513877	0.834112	0.777495	0.283352	0.55898	0.693268	0.420071	0.554137	0.598426
L65	Other nonscarring hair loss	-2.52322	3.88048	0.515541	-2.08897	4.42478	0.636851	-0.967454	0.928237	0.297296	-1.09311	0.884545	0.433075	0.559388	0.902669
J03	Acute tonsillitis	-2.60417	3.0851	0.398608	0.947431	1.79356	0.597333	0.579651	0.725348	0.424212	0.484606	0.657014	0.460765	0.583009	0.580963
L98	Other disorders of skin and subcutaneous tissue, not elsewhere classified	-4.82575	3.04927	0.113515	0.736058	1.12102	0.511441	0.640806	0.768788	0.404548	0.443472	0.620743	0.474967	0.588959	0.210128
K64	Haemorrhoids and perianal venous thrombosis	2.13268	1.70012	0.209686	0.602822	1.25577	0.631199	-1.58406	0.737453	0.031713	-0.635934	0.595609	0.571309	0.694532	0.0714332
M65	Synovitis and tenosynovitis	0.924034	2.51278	0.713071	0.680294	1.68203	0.685883	0.231901	1.08313	0.830466	0.428426	0.856163	0.616792	0.735406	0.95397
F43	Reaction to severe stress disorders	1.50603	2.83556	0.595334	-0.10043	1.98833	0.959716	0.352489	0.877386	0.687869	0.369732	0.772358	0.632148	0.739494	0.89723
M77	Other enthesopathies	1.90593	1.73918	0.273132	-0.167408	1.35348	0.901563	0.00125883	0.944522	0.998937	0.27042	0.707566	0.702325	0.806373	0.585615
K62	Other diseases of anus and rectum	0.903786	1.81696	0.618896	0.0378167	1.1737	0.974297	0.225707	1.13408	0.842246	0.263907	0.744047	0.722821	0.814817	0.922072
J01	Acute sinusitis	0.514077	2.48155	0.835885	0.682457	1.50716	0.650686	-0.195618	1.00199	0.845214	0.118274	0.790906	0.881125	0.975531	0.876472
G44	Other headache syndromes	0.989899	3.28946	0.763467	2.56667	2.65634	0.333922	-1.11033	0.983091	0.258717	-0.54666	0.887764	1.07609	1	0.382774
G56	Mononeuropathies of upper limb	1.51038	2.36718	0.523442	0.557418	1.48942	0.708216	-0.696159	1.11117	0.53098	-0.0298889	0.833577	1.94279	1	0.625502
K80	Cholelithiasis	-1.07117	2.65318	0.686412	-0.101623	1.42985	0.94334	0.0496352	1.13445	0.965102	-0.11597	0.842693	1.78108	1	0.927268
L50	Urticaria	-2.34046	3.06978	0.44581	-3.11824	2.65093	0.239483	0.382249	0.958914	0.690168	-0.20688	0.865179	1.62203	1	0.355823
M47	Spondylosis	1.67667	1.99401	0.400431	0.196931	1.36114	0.884963	-1.01464	1.18739	0.392824	-0.127734	0.816354	1.75133	1	0.488296
M72	Fibroblastic disorders	2.77539	1.9754	0.160027	-2.02461	1.71502	0.237795	-0.0602615	0.790475	0.939233	-0.0334785	0.674717	1.92085	1	0.185358

### Sheet: Supplementary Table 3
Supplementary Table 3. Associations between FROH and phenotypes in the between-sibling analysis from 23andMe. We show the effect size (beta), standard error(SE) and p-value from a meta-analysis across three chips.
phenotype	phenotype description	corresponding phenotype tested in G&H/UKB	reason tested	meta-analysis beta	meta-analysis SE	number of cases	number of sibling cliques	total sample size of siblings	meta-analysis p-value
ever_tobacco_user	ever used tobacco (yes or no)	ever smoked tobacco (UKB only)	suspected confounder (Figure 3)	-1.68846	1.66574	175019	262433	545806	0.155376
at_all_religious	at all religious (yes or no)	attending a religious group at least once a week (UKB only)	suspected confounder (Figure 3)	-6.19941	5.21692	25646	26798	54705	0.234704
ptsd	PTSD	F43 - Reaction to severe stress disorders	FDR<0.05 in highly consanguineous cohort only	10.78	3.42227	26629	234380	486973	0.0008165
t2d_not_t1d	type 2 diabetes	E11-Type 2 diabetes mellitus	FDR<0.05 in both cohorts	7.20611	2.71287	22017	251535	523124	0.00395056
any_asthma	any asthma	J45 - Asthma	FDR<0.05 in both cohorts	2.86915	2.13248	86822	231763	481392	0.0892401
anxiety	anxiety	F41 - Other anxiety disorders	FDR<0.05 in highly consanguineous cohort	1.58334	1.78291	134002	230427	478590	0.187253
dry_eyes	dry eyes	H04 - Disorders of lacrimal system	FDR<0.05 in both cohorts	1.02971	2.20717	45984	228448	474398	0.320418
iqb.influenza_last_12mo	influenza within the last 12 months (at time of survey completion)	J11-Influenza, virus not identified	FDR<0.05 in both cohorts	0.737253	3.00294	26718	74830	153672	0.403031
adhesive_capsulitis	adhesive capsulitis	M75-Shoulder lesions	FDR<0.05 in both cohorts	0.321826	9.06781	4303	112677	233308	0.485844
cad	coronary artery disease	I25 - Chronic ischaemic heart disease	FDR<0.05 in full cohort only	8.14695	5.71585	9017	247846	515344	0.0770314
bmi	BMI	E66 - Obesity	FDR<0.05 in full cohort only	-4.67037	3.84751	0	243017	504987	0.224798
eczema	eczema	L20 - Atopic dermatitis	FDR<0.05 in full cohort only	-2.63303	2.46361	53337	232480	482942	0.285174
chronic_kidney_disease	chronic kidney disease	N18 - Chronic kidney disease	FDR<0.05 in full cohort only	-9.85957	9.47068	3774	201368	417455	0.297847
iqb.strep_throat	strep throat	J02- Acute pharyngitis	FDR<0.05 in full cohort only	0.0582597	2.20716	0	20968	42733	0.489471
anemia	anemia	D50 - Iron deficiency anaemia and D64 - Anaemia in chronic diseases classified elsewhere	FDR<0.05 in full cohort only	-1.41876	2.39902	63031	230754	479173	0.554258
high_blood_pressure	high blood pressure	I10 - Essential (primary) hypertension	FDR<0.05 in full cohort only	-0.57559	1.97197	108498	252501	525087	0.770374
				L02	Cutaneous abscess, furuncle and carbuncle
				J06	Acute upper respiratory infections of multiple and unspecified sites
				L21	Seborrhoeic dermatitis
				J34	Other disorders of nose and nasal sinuses

### Sheet: Supplementary Table 4
Supplementary Table 4. Distribution of FROH values across cohorts. Per cohort, the quintile distribution of FROH is shown as well as the mean and standard deviation.
Cohort	Minimum	1st quartile	Median	3rd quartile	Maximum	Mean (SD)
UKB EUR (full cohort)	0.0001	0.0022	0.0032	0.0044	0.33	0.0032 (0.0050)
UKB EUR (highly consanguineous)	0.021	0.05	0.062	0.09	0.18	0.068 (0.027)
UKB SAS (full cohort)	0.0001	0.0026	0.005	0.012	0.23	0.0050 (0.022)
UKB SAS (highly consanguineous)	0.023	0.052	0.067	0.09	0.18	0.074 (0.031)
G&H (full cohort)	0.0005	0.0033	0.0051	0.014	0.36	0.017 (0.029)
G&H (highly consanguineous)	0.021	0.05	0.066	0.087	0.18	0.072 (0.030)
